# Effects of Vascular Endothelial Growth Factor Family on Macular Pucker: *cis*-Mendelian Randomization and Colocalization Analyses

**DOI:** 10.1101/2024.12.01.24318223

**Authors:** Qi Gao, Jinglong Guo

## Abstract

**Background:** Vascular endothelial growth factor (VEGF) family and its receptors (VEGFR) could be implicated in macular pucker (MP) pathogenesis. We used *cis*-Mendelian randomization (*cis*-MR) and Bayesian colocalization with summary-level genome-wide association study (GWAS) data to explore causal relationships.

**Methods:** Genetic variants associated with soluble VEGFR2 (sVEGFR2), sVEGFR3, VEGF-A, VEGF-C, or VEGF-D levels were selected from a GWAS of protein quantitative trait loci with 35,559 Icelanders. MP GWAS (3,974 cases, 376,650 controls) was sourced from the FinnGen. We employed *cis*-MR using invariance-weighted median, supplemented by other methods. Bayesian colocalization validated *cis*-MR findings. Pleiotropy, reverse causality, and heterogeneity were assessed.

**Findings:** *Cis*-MR suggested that genetically predicted higher levels of sVEGFR2 were associated with reduced MP risk (Odds ratio (OR) 0.82, 95% confidence interval (CI) 0.75-0.89, P=9.20 × 10^-6^). Colocalization supported shared genetic variants in the *VEGFR2* gene region between sVEGFR2 and MP (posterior probability of hypothesis 4 (PPH_4_) =0.94), reinforcing sVEGFR2’s protective role in MP. Although *cis*-MR suggested an inverse relationship between sVEGFR3 levels and MP risk (OR 0.71, 95% CI 0.57-0.89, P=2.64 × 10^-3^), colocalization analysis did not confirm direct causality (PPH_4_=0.03). VEGF-A, VEGF-C and VEGF-D levels were not associated with MP risk in MR analyses. No evidence of pleiotropy, reverse causality, and heterogeneity was found across our MR analyses.

**Interpretation:** Our study suggested that sVEGFR2 has causally protective effects against MP and could serve as a potential drug target. Further research is necessary to elucidate its protective mechanisms and validate its translational implications.
