## Supplementary table 1 for "Effects of Vascular Endothelial Growth Factor Family on Macular Pucker: *cis*-Mendelian Randomization and Colocalization Analyses"

### Sheet: Sheet1
Trait	nCase	nControl	nSample	Source	Ancestry	data ID	SNP selection for MR	nSNP in MR	F- statistic	SNP selection for cis-MR	nSNP in cis-MR	F- statistic
sVEGFR2 levels	-	-	35559	decode	Iceland	3651_50_KDR_VEGF_Sr2	P < 5 x 10-8; clumping r2=0.001 & 10000kb	19	30-2500	P < 5 x 10-8; clumping r2=0.1 & 100kb; selected from 100kb around gene	17	31-1077
sVEGFR3 levels	-	-	35559	decode	Iceland	16035_8_FLT4_VEGF_sR3		26	30-2678		8	38-259
VEGF-A levels	-	-	35559	decode	Iceland	2597_8_VEGFA_VEGF		3	38-1330		13	33-1330
VEGF-C levels	-	-	35559	decode	Iceland	3132_1_VEGFC_VEGF_C		-	-		3	186-201
VEGF-D levels	-	-	35559	decode	Iceland	13098_93_FIGF_VEGF_D		5	30-180		-	-
Macular pucker	3974	376650	380624	FinnGen	Finnish	finngen_R10_MACULAR_PUCKER		3	38-53	-	-	-
