## Supplementary table 2-10 for "Effects of Vascular Endothelial Growth Factor Family on Macular Pucker: *cis*-Mendelian Randomization and Colocalization Analyses"

### Sheet: Table annotations
Table titles
Supplementary table 2. Genome-wide SNPs associated with sVEGFR2 levels for MR
Supplementary table 3. Genome-wide SNPs associated with sVEGFR3 levels for MR
Supplementary table 4. Genome-wide SNPs associated with VEGF-A levels for MR
Supplementary table 5. Genome-wide SNPs associated with VEGF-D levels for MR
Supplementary table 6. Gene-restricted SNPs associated with sVEGFR2 levels for cis-MR
Supplementary table 7. Gene-restricted SNPs associated with sVEGFR3 levels for cis-MR
Supplementary table 8. Gene-restricted SNPs associated with VEGF-A levels for cis-MR
Supplementary table 9. Gene-restricted SNPs associated with VEGF-C levels for cis-MR
Supplementary table 10. Genome-wide SNPs associated with MP for reverse MR
Annotations
SNP: Single nucleotide polymorphism, rs ID
EA: Effect allele, the allele of the SNP which has the effect marked in beta
NEA: Other allele, the non-effect allele
BETA: The effect size
EAF: The effect allele frequency
CHR: Physical position of variant (chromosome)
POS: Physical position of variant (position)
P: The P-value for the SNP’s association with the exposure
SE: The standard error of the effect size
R2: the proportion of variance in the phenotype explained by the genetic variant
F: F-statistics
Mapped gene: The gene for the the SNP
snp_conseq: fucntion of the SNP on the gene

### Sheet: Supplementary table 2
Supplementary table 2. Genome-wide SNPs associated with sVEGFR2 levels for MR
SNP	EA	NEA	BETA	EAF	CHR	POS	P	SE	R2	F	Mapped gene	snp_conseq
rs61830291	C	A	-0.0846	0.89512	1	220827800	3.34e-10	0.013467	0.00111503	39.4616	LINC01352	regulatory
rs34211178	A	G	-0.1585	0.57154	3	98664718	5.26e-82	0.008263	0.0103072	367.924	ST3GAL6	regulatory
rs2305948	T	C	0.3299	0.92908	4	55113391	1.82e-91	0.016265	0.0115016	411.369	KDR	missense
rs34231037	G	A	-0.8861	0.97708	4	55106779	1e-200	0.027002	0.0295575	1076.83	KDR	missense
rs35297343	C	T	0.0949	0.92271	4	57096955	1.49e-09	0.015697	0.0010327	36.5489	IGFBP7	intron
rs62297731	T	C	-0.1465	0.97097	4	53788196	2.1e-09	0.024458	0.00101403	35.8764	LNX1	regulatory
rs112625334	C	T	-0.3635	0.99511	6	31505576	6.28e-09	0.062573	0.000951349	33.7451	DDX39B	intron
rs187570181	T	C	0.1149	0.9386	6	32196810	2e-11	0.017134	0.0012673	44.9674	DXO	stop_gained
rs8192585	A	G	0.1536	0.95506	6	32221046	5.46e-15	0.019652	0.00172084	61.0864	DDX39B	intron
rs35783704	A	G	0.0657	0.86242	8	104954030	3.26e-08	0.011887	0.000863151	30.5465	ZFPM2	intron
rs117608058	A	G	-0.1911	0.97626	9	133540282	6.19e-13	0.026556	0.0014623	51.7811	ADAMTSL2	intron
rs600038	T	C	0.4291	0.84689	9	133276354	1e-200	0.008582	0.0660136	2499.86	SURF1	upstream
rs112564808	C	T	0.1632	0.98107	11	126177295	3.84e-08	0.029683	0.000853971	30.2274	RPUSD4	regulatory
rs117603193	G	A	-0.2079	0.98313	11	126390969	2.04e-10	0.032698	0.00114149	40.4243	ST3GAL4	intron
rs16921960	C	A	0.0994	0.92259	11	95455730	1.38e-10	0.015487	0.00116358	41.1921	SESN3	regulatory
rs35166255	A	G	0.2916	0.9633	11	126431861	2.03e-43	0.021105	0.00536808	190.889	ST3GAL4	regulatory
rs143501783	C	T	0.2246	0.98884	17	7897001	1.84e-09	0.037361	0.00102063	36.1375	NAA38	intron
rs149151704	T	C	-0.0805	0.8977	17	83050262	4.46e-09	0.013723	0.000981609	34.4087	B3GNTL1	intron
rs4073039	T	C	0.0683	0.87353	17	83063967	2.97e-08	0.012321	0.000876678	30.7273	B3GNTL1	regulatory

### Sheet: Supplementary table 3
Supplementary table 3. Genome-wide SNPs associated with sVEGFR3 levels for MR
SNP	EA	NEA	BETA	EAF	CHR	POS	P	SE	R2	F	Mapped gene	snp_conseq
rs202046353	T	A	0.1303	0.89306	12	8966818	8.89e-24	0.012961	0.00284793	101.062	NA	NA
rs12535558	T	C	0.0636	0.61809	7	16767661	5.81e-15	0.008145	0.00172121	60.9688	TSPAN13	intron
rs148313519	G	C	-0.2094	0.98544	14	22926119	5.57e-10	0.033762	0.00108612	38.4656	RBM23	downstream
rs2394969	C	T	-0.0549	0.77081	6	31335354	5.27e-09	0.009403	0.000960977	34.0869	SFTA2	intergenic
rs3116990	A	G	0.0567	0.81342	6	33131697	2.83e-08	0.010213	0.00086901	30.8202	HSD17B8	intron
rs61479154	T	G	0.047	0.62514	21	41069109	1.11e-08	0.008227	0.000922016	32.6353	LINC00323	regulatory
rs2837982	C	T	0.0578	0.65105	21	41244804	3.13e-12	0.00829	0.00137274	48.6096	BACE2	regulatory
rs116021462	G	A	0.1705	0.97947	3	80354705	1.53e-09	0.028225	0.00103149	36.4885	GBE1	intergenic
rs67562454	C	T	-0.0831	0.88457	3	81969078	9.84e-11	0.012845	0.00118301	41.8513	GBE1	regulatory
rs7628076	T	C	-0.0843	0.82719	3	83858830	5.29e-15	0.01078	0.00172772	61.1495	CADM2	intergenic
rs6782460	C	T	-0.0692	0.7088	3	94616524	7.61e-15	0.008902	0.00170761	60.4244	LINC00879	intergenic
rs62256583	A	T	0.0779	0.86567	3	96157596	7.65e-11	0.011971	0.00119736	42.3438	MTRNR2L12	intergenic
rs3749260	A	C	0.2234	0.89739	3	98532018	1.93e-61	0.013508	0.0076823	273.501	DCBLD2	regulatory
rs3804622	A	G	-0.3344	0.57025	3	98584338	1e-200	0.00626	0.0747322	2853.38	CPOX	intron
rs13071075	G	A	-0.1116	0.68752	3	98866298	1.76e-37	0.008723	0.00461141	163.671	DCBLD2	intron
rs73138077	A	G	-0.1904	0.96017	3	98896761	2.48e-20	0.020608	0.00241023	85.3567	COL8A1	regulatory
rs2003428	C	T	-0.0532	0.64555	15	101375109	1.18e-10	0.008259	0.00117378	41.49	PCSK6	intron
rs56162907	G	A	0.1633	0.97934	3	101897460	6.36e-09	0.028121	0.000953544	33.7199	NXPE3	intergenic
rs115022773	T	C	-0.1263	0.96335	3	105792680	2.48e-09	0.021182	0.00100541	35.5507	CBLB	regulatory
rs610551	A	C	0.0628	0.85711	9	133092838	4.54e-08	0.011484	0.000844707	29.9026	CELP	downstream
rs635634	C	T	0.4728	0.87005	9	133279427	1e-200	0.009136	0.0703878	2678.05	SURF1	upstream
rs41307428	T	C	0.2408	0.98013	9	133471682	2.92e-17	0.028499	0.00201444	71.3886	ABO	downstream
rs118167234	C	A	-0.1754	0.97756	9	133639513	1.47e-10	0.027368	0.00115994	41.0723	DBH	intron
rs34221241	C	T	-0.1872	0.86491	5	180630293	3.57e-58	0.011642	0.00726538	258.542	FLT4	regulatory
rs11740644	G	A	0.0536	0.72657	5	180691443	1.92e-09	0.008927	0.00101946	36.0491	FLT4	downstream
rs76436027	T	C	-0.3054	0.97679	3	186756527	1.61e-29	0.027069	0.00358631	127.283	KNG1	upstream

### Sheet: Supplementary table 4
Supplementary table 4. Genome-wide SNPs associated with VEGF-A levels for MR
SNP	EA	NEA	BETA	EAF	CHR	POS	P	SE	R2	F
rs6921438	A	G	-0.2976	0.52111	6	43957870	1e-200	0.008161	0.0362418	1329.7
rs6993770	T	A	-0.0979	0.77552	8	105569300	3.9e-23	0.009882	0.00276757	98.1411
rs7692	A	C	-0.0564	0.72094	6	43336269	8.68e-10	0.009198	0.00106197	37.5964

### Sheet: Supplementary table 5
Supplementary table 5. Genome-wide SNPs associated with VEGF-D levels for MR
SNP	EA	NEA	BETA	EAF	CHR	POS	P	SE	R2	F
rs2910793	A	G	-0.1141	0.54857	5	96911730	4.05e-41	0.008496	0.00507782	180.351
rs35887873	C	T	0.0586	0.73689	11	126349501	9.27e-10	0.009573	0.00105844	37.4692
rs3761446	A	G	-0.059	0.72596	22	38199476	6.77e-10	0.00956	0.00107608	38.0859
rs7529489	C	T	0.0496	0.61639	1	59213683	1.46e-08	0.008754	0.00090723	32.1015
rs78705678	G	A	0.0486	0.63259	10	17794281	4.01e-08	0.008852	0.000852126	30.1415

### Sheet: Supplementary table 6
Supplementary table 6. Gene-restricted SNPs associated with sVEGFR2 levels for cis-MR
SNP	EA	NEA	BETA	EAF	CHR	POS	P	SE	R2	F	Mapped gene	snp_conseq
rs74466745	A	G	-0.0598	0.76493	4	54993075	1.2e-09	0.009836	0.00104424	36.9607	KDR	intergenic
rs138957445	G	A	-0.4742	0.98235	4	54995865	8.41e-53	0.031006	0.00657137	233.888	KDR	intergenic
rs147546210	T	C	-0.0559	0.77359	4	55045725	2.25e-08	0.009997	0.000883637	31.2651	KDR	intergenic
rs138087021	T	C	-0.2739	0.98856	4	55073285	1.61e-12	0.038771	0.00140975	49.9052	KDR	intron
rs12642307	C	T	-0.0719	0.68693	4	55086014	1.09e-15	0.00897	0.00181404	64.2463	KDR	intron
rs116530298	A	G	0.3077	0.98952	4	55100592	3.76e-15	0.039135	0.00174543	61.8158	KDR	intron
rs13135562	G	C	0.3268	0.98452	4	55102578	1.18e-22	0.033364	0.00270617	95.9364	SRD5A3	intron
rs34231037	G	A	-0.8861	0.97708	4	55106779	1e-200	0.027002	0.0295575	1076.83	KDR	missense
rs2034965	G	A	0.0891	0.76623	4	55111633	2e-19	0.009885	0.00229274	81.2414	KDR	intron
rs17711073	C	T	-0.1262	0.95976	4	55111993	1.77e-09	0.020972	0.00102313	36.2088	KDR	intron
rs2305948	T	C	0.3299	0.92908	4	55113391	1.82e-91	0.016265	0.0115016	411.369	KDR	missense
rs11133360	T	C	0.0668	0.51349	4	55116585	1.76e-15	0.008395	0.00178786	63.3121	KDR	regulatory
rs1531290	A	G	-0.0469	0.53151	4	55120395	1.81e-08	0.008332	0.000895456	31.6827	KDR;SRD5A3	intron
rs13111992	C	G	0.0925	0.69308	4	55129699	2.19e-24	0.009077	0.00292845	103.842	KDR	regulatory
rs11722032	A	C	0.1292	0.58206	4	55158531	9.06e-53	0.008451	0.00656689	233.714	KDR	intergenic
rs137951138	G	A	-0.2129	0.97863	4	55190844	6.74e-14	0.028414	0.00158525	56.1387	KDR	intergenic
rs149457573	C	T	-0.2548	0.98781	4	55190892	2.94e-11	0.03832	0.00124884	44.2103	KDR	intergenic

### Sheet: Supplementary table 7
Supplementary table 7. Gene-restricted SNPs associated with sVEGFR3 levels for cis-MR
SNP	EA	NEA	BETA	EAF	CHR	POS	P	SE	R2	F	Mapped gene	snp_conseq
rs10065018	C	A	-0.0627	0.8137	5	180600277	7.12e-10	0.010173	0.00107409	37.985	FLT4	downstream
rs116439391	T	C	-0.1004	0.90907	5	180690130	5.06e-13	0.013899	0.00147487	52.1766	FLT4	regulatory
rs17080370	G	A	-0.147	0.87025	5	180504672	7.06e-36	0.011756	0.0044061	156.347	CNOT6	intron
rs2290983	A	G	-0.0823	0.59193	5	180631963	1.97e-24	0.008068	0.00293678	104.05	FLT4	intron
rs307802	C	T	0.0554	0.61408	5	180592237	1.06e-11	0.008149	0.00130647	46.2154	SCGB3A1	upstream
rs34221241	C	T	-0.1872	0.86491	5	180630293	3.57e-58	0.011642	0.00726538	258.542	FLT4	regulatory
rs4996493	G	A	-0.1319	0.92923	5	180674400	2.89e-17	0.015607	0.00201775	71.421	FLT4	upstream
rs74575417	C	T	-0.1082	0.87602	5	180641279	2.23e-19	0.012021	0.00228802	81.0119	FLT4	intron

### Sheet: Supplementary table 8
Supplementary table 8. Gene-restricted SNPs associated with VEGF-A levels for cis-MR
SNP	EA	NEA	BETA	EAF	CHR	POS	P	SE	R2	F
rs114181608	C	T	-0.1856	0.95523	6	43949753	2.06e-20	0.020045	0.00241848	85.7273
rs147955787	T	A	-0.2076	0.97076	6	43942687	1.32e-16	0.025099	0.00193098	68.4096
rs1740074	G	C	-0.1311	0.93221	6	43980053	2.18e-15	0.016531	0.00177526	62.8901
rs4426996	A	G	-0.1056	0.8895	6	43920200	1.06e-15	0.013168	0.00181541	64.3078
rs62401254	C	G	-0.1561	0.89577	6	43967066	3.76e-31	0.013448	0.00379568	134.73
rs62401256	A	G	-0.1141	0.91768	6	43972067	2.37e-14	0.014957	0.00164288	58.1913
rs6921438	A	G	-0.2976	0.52111	6	43957870	1e-200	0.008161	0.0362418	1329.7
rs76152666	A	G	0.1712	0.93599	6	43960490	8.17e-24	0.017015	0.00285465	101.232
rs78135777	A	G	0.2178	0.91644	6	43965527	5.59e-48	0.014966	0.00595336	211.777
rs79873186	A	G	-0.1335	0.94064	6	43973215	3.82e-14	0.017643	0.00161642	57.2523
rs79939896	G	A	-0.1445	0.97254	6	43968332	1.18e-08	0.025341	0.000918603	32.5135
rs833623	T	C	-0.0751	0.54314	6	43931040	1.39e-19	0.008296	0.00231226	81.9441
rs9381268	C	T	-0.1075	0.60837	6	43966158	8.63e-37	0.008484	0.00451972	160.543

### Sheet: Supplementary table 9
Supplementary table 9. Gene-restricted SNPs associated with VEGF-C levels for cis-MR
SNP	EA	NEA	BETA	EAF	CHR	POS	P	SE	R2	F
rs112782083	C	G	0.4047	0.98163	4	176834019	2.76e-42	0.029698	0.00522367	185.69
rs113618252	A	G	0.3269	0.98285	4	176607790	8.93e-27	0.030517	0.0032341	114.742
rs41278571	T	C	0.404	0.97998	4	176729712	1.21e-45	0.02849	0.00565398	201.073

### Sheet: Supplementary table 10
Supplementary table 10. Genome-wide SNPs associated with Macular pucker
SNP	EA	NEA	BETA	EAF	CHR	POS	P	SE	R2	F
rs11866869	G	C	0.145191	0.601606	16	86685699	6.88e-10	0.023536	0.0001	38.055
rs28630834	G	A	-0.173955	0.340684	3	154299049	9.61e-13	0.0243774	0.000133766	50.921
rs34825161	A	G	-0.193375	0.267818	6	10185180	3.06e-13	0.0265203	0.000139665	53.1669
