## Supplementary table 11 for "Effects of Vascular Endothelial Growth Factor Family on Macular Pucker: *cis*-Mendelian Randomization and Colocalization Analyses"

### Sheet: Sheet1
MR results for the effects of sVEGFR2 levels on MP and sensitivity tests
outcome	exposure	method	nsnp	b	se	pval	lo_ci	up_ci	or	or_lci95	or_uci95	Q	Q_pval	egger_intercept	egger_intercept se	egger_intercept pval	MR-PRESSO global test pval
Macular pucker	sVEGFR2 levels	Inverse variance weighted	19	-0.120075	0.0459209	0.00892758	-0.21008	-0.0300697	0.886854	0.81052	0.970378	25.9222	0.101549	0.0301513	0.01734	0.100141	0.096
Macular pucker	sVEGFR2 levels	Weighted median	19	-0.158195	0.0522266	0.00245349	-0.260559	-0.0558312	0.853683	0.77062	0.945699
Macular pucker	sVEGFR2 levels	MR Egger	19	-0.208125	0.0667821	0.0062787	-0.339018	-0.0772325	0.812105	0.712469	0.925675
Macular pucker	sVEGFR2 levels	Simple mode	19	-0.100173	0.133897	0.464044	-0.362612	0.162266	0.904681	0.695857	1.17617
Macular pucker	sVEGFR2 levels	Weighted mode	19	-0.159097	0.0458972	0.00275478	-0.249056	-0.0691389	0.852913	0.779536	0.933197
MR results for the effects of sVEGFR3 levels on MP and sensitivity tests
outcome	exposure	method	nsnp	b	se	pval	lo_ci	up_ci	or	or_lci95	or_uci95	Q	Q_pval	egger_intercept	egger_intercept se	egger_intercept pval	MR-PRESSO global test pval
Macular pucker	sVEGFR3 levels	Inverse variance weighted	26	-0.0522424	0.0366112	0.153594	-0.124	0.0195155	0.949099	0.88338	1.01971	25.3774	0.441389	-0.000699539	0.00985658	0.944008	0.475
Macular pucker	sVEGFR3 levels	Weighted median	26	-0.0751101	0.0482273	0.119371	-0.169636	0.0194154	0.927641	0.843972	1.01961
Macular pucker	sVEGFR3 levels	MR Egger	26	-0.0492009	0.0568545	0.395397	-0.160636	0.0622339	0.95199	0.851602	1.06421
Macular pucker	sVEGFR3 levels	Simple mode	26	0.00857196	0.101262	0.933213	-0.189901	0.207045	1.00861	0.827041	1.23004
Macular pucker	sVEGFR3 levels	Weighted mode	26	-0.0662767	0.042761	0.133726	-0.150088	0.0175349	0.935872	0.860632	1.01769
