## Supplementary table 12 for "Effects of Vascular Endothelial Growth Factor Family on Macular Pucker: *cis*-Mendelian Randomization and Colocalization Analyses"

### Sheet: Sheet1
Cis-MR results for the effects of sVEGFR2 levels on MP and sensitivity tests
outcome	exposure	method	nsnp	b	se	pval	lo_ci	up_ci	or	or_lci95	or_uci95
Macular pucker	sVEGFR2 levels	Inverse variance weighted	17	-0.203348	0.0458483	9.19705e-06	-0.293211	-0.113485	0.815994	0.745865	0.892717
Macular pucker	sVEGFR2 levels	Weighted median	17	-0.246869	0.062947	8.78717e-05	-0.370245	-0.123493	0.781243	0.690565	0.883828
Macular pucker	sVEGFR2 levels	MR Egger	17	-0.227164	0.061045	0.00204798	-0.346812	-0.107516	0.79679	0.706938	0.898062
Macular pucker	sVEGFR2 levels	Simple mode	17	-0.13008	0.140747	0.369103	-0.405944	0.145783	0.878025	0.666348	1.15695
Macular pucker	sVEGFR2 levels	Weighted mode	17	-0.25361	0.0665512	0.00153746	-0.384051	-0.12317	0.775994	0.681097	0.884113
Cis-MR results for the effects of sVEGFR3 levels on MP and sensitivity tests
outcome	exposure	method	nsnp	b	se	pval	lo_ci	up_ci	or	or_lci95	or_uci95
Macular pucker	sVEGFR3 levels	Inverse variance weighted	8	-0.337889	0.112374	0.00263997	-0.558142	-0.117635	0.713275	0.572271	0.88902
Macular pucker	sVEGFR3 levels	Weighted median	8	-0.285942	0.13667	0.0364202	-0.553815	-0.0180685	0.751306	0.574753	0.982094
Macular pucker	sVEGFR3 levels	MR Egger	8	-0.15119	0.266945	0.591679	-0.674402	0.372021	0.859684	0.509461	1.45066
Macular pucker	sVEGFR3 levels	Simple mode	8	-0.260542	0.217912	0.270769	-0.68765	0.166567	0.770634	0.502756	1.18124
Macular pucker	sVEGFR3 levels	Weighted mode	8	-0.218657	0.156909	0.206106	-0.526199	0.0888855	0.803598	0.590846	1.09296
