## Supplementary table 13 for "Effects of Vascular Endothelial Growth Factor Family on Macular Pucker: *cis*-Mendelian Randomization and Colocalization Analyses"

### Sheet: Sheet1
Supplementary table 13. Statistical power calculations of MR
Macular pucker (MP) (outcome)	nCase	3974
	nControl	376650
	nSample	380624
	K: Proportion of cases in the study	0.0104407
	a: Type-I error rate	0.05
Effects of sVEGFR2 levels on MP in cis-MR	OR: Odds ratio	0.82
	R2: Proportion of variance explained for the association between the SNP and the exposure variable	0.0755623
	Power	0.87
	Non-Centrality-Parameter (NCP)	0.96
	F-statistic	31112.7
Effects of sVEGFR3 levels on MP in cis-MR	OR	0.71
	R2	0.0227694
	Power	0.79
	Non-Centrality-Parameter (NCP)	7.58
	F-statistic	8869.53
Effects of sVEGFR2 levels on MP in univariable MR	OR	0.89
	R2	0.138213
	Power	0.73
	Non-Centrality-Parameter (NCP)	6.59
	F-statistic	61045.1
Statistical power calculated in mRnd: https://shiny.cnsgenomics.com/mRnd/
